# Exploring the genetic overlap of suicide-related behaviors and substance use disorders

**DOI:** 10.1101/2021.04.05.21254944

**Authors:** Sarah M.C. Colbert, Alexander S. Hatoum, Andrey Shabalin, Hilary Coon, Elliot C. Nelson, Arpana Agrawal, Anna R. Docherty, Emma C. Johnson

## Abstract

**Background:** Suicide-related behaviors are heterogeneous and transdiagnostic, and may demonstrate varying levels of genetic overlap with different substance use disorders (SUDs).

**Methods:** We used linkage disequilibrium score regression, genomic structural equation models, and Mendelian Randomization to examine the genetic relationships between several SUDs and suicide-related behaviors. Our analyses incorporated summary statistics from the largest genome-wide association studies (GWAS) of problematic alcohol use (PAU), the Fagerström Test for Nicotine Dependence (FTND), cannabis use disorder (CUD), and opioid use disorder (OUD; Ns ranging from 46,213-435,563) and GWAS of ever self-harmed, suicide attempt, and suicide death (Ns ranging from 18,223-117,733). We also accounted for genetic liability to depression (N=500,199) and risk tolerance (N=315,894).

**Results:** Suicide-related behaviors were significantly genetically correlated with each other and each SUD, but there was little evidence of causal relationships between the traits. Simultaneously correlating a common SUD factor with each specific suicide indicator while controlling for depression and risk tolerance revealed significant, positive genetic correlations between the SUD factor and suicide-related behaviors (r_g_ = 0.26-0.45, se=0.08-0.09). In the model, depression’s association with suicide death (β = 0.42, se = 0.06) was weaker compared to ever-self harmed and suicide attempt (β = 0.58, se=0.05 and β = 0.50, se=0.06, respectively).

**Discussion:** We identify a general level of genetic overlap between SUDs and suicide-related behaviors which is independent of depression and risk tolerance. Additionally, our findings suggest that genetic and behavioral contributions to suicide death may somewhat differ from non-lethal suicide-related behaviors.
