## Supplemental Table 1 for "Exploring the genetic overlap of suicide-related behaviors and substance use disorders"

### Sheet: TableS1
Table S1: Genome-wide genetic correlations calculated by LDSC. q represents the FDR adjusted p-value.
Trait 1	Trait 2	rg	se	z	p	q
Problematic alcohol use	Ever self-harmed	0.3781	0.0721	5.2441	1.5704e-07	2.97549e-07
Problematic alcohol use	Suicide death	0.3755	0.0671	5.5931	2.2303e-08	4.72299e-08
Problematic alcohol use	Suicide attempt	0.5248	0.0834	6.2902	3.1714e-10	8.78234e-10
Problematic alcohol use	Opioid use disorder	0.6962	0.0625	11.1432	7.7316e-29	9.27792e-28
Problematic alcohol use	Risk tolerance	0.3029	0.0311	9.7285	2.2795e-22	1.64124e-21
Problematic alcohol use	Fagerstrom Test for Nicotine Dependence	0.3308	0.0663	4.992	5.9772e-07	1.02619e-06
Problematic alcohol use	Depression	0.381	0.0296	12.8649	7.0924e-38	1.27663e-36
Problematic alcohol use	Cannabis use disorder	0.5905	0.0426	13.8638	1.0494e-43	3.77784e-42
Cannabis use disorder	Ever self-harmed	0.5983	0.1031	5.8034	6.4969e-09	1.67063e-08
Cannabis use disorder	Suicide death	0.4055	0.1028	3.9434	8.0337e-05	9.97287e-05
Cannabis use disorder	Suicide attempt	0.6174	0.109	5.6641	1.4781e-08	3.54744e-08
Cannabis use disorder	Opioid use disorder	0.787	0.0873	9.0176	1.9227e-19	9.88817e-19
Cannabis use disorder	Risk tolerance	0.3987	0.0382	10.4288	1.8314e-25	1.64826e-24
Cannabis use disorder	Fagerstrom Test for Nicotine Dependence	0.4482	0.0793	5.6521	1.5849e-08	3.56603e-08
Cannabis use disorder	Depression	0.3219	0.0333	9.6582	4.5391e-22	2.72346e-21
Opioid use disorder	Ever self-harmed	0.38	0.1401	2.7132	0.0067	0.00689143
Opioid use disorder	Suicide death	0.4533	0.1425	3.1806	0.0015	0.00163636
Opioid use disorder	Suicide attempt	0.5862	0.1425	4.1153	3.867e-05	5.156e-05
Opioid use disorder	Risk tolerance	0.2316	0.0559	4.1434	3.4215e-05	4.73746e-05
Opioid use disorder	Fagerstrom Test for Nicotine Dependence	0.5028	0.1286	3.9093	9.2559e-05	0.000111071
Opioid use disorder	Depression	0.3535	0.0555	6.366	1.94e-10	5.82e-10
Fagerstrom Test for Nicotine Dependence	Ever self-harmed	0.3335	0.1241	2.6872	0.0072	0.0072
Fagerstrom Test for Nicotine Dependence	Suicide death	0.3108	0.1078	2.8823	0.0039	0.00412941
Fagerstrom Test for Nicotine Dependence	Suicide attempt	0.6238	0.1382	4.5135	6.3778e-06	9.5667e-06
Fagerstrom Test for Nicotine Dependence	Risk tolerance	0.2211	0.054	4.094	4.2402e-05	5.45169e-05
Fagerstrom Test for Nicotine Dependence	Depression	0.3788	0.0478	7.927	2.2455e-15	8.0838e-15
Suicide death	Ever self-harmed	0.7744	0.1631	4.7472	2.0625e-06	3.22826e-06
Suicide death	Suicide attempt	0.6046	0.159	3.8022	0.0001	0.000116129
Suicide death	Risk tolerance	0.195	0.0549	3.5541	0.0004	0.00045
Suicide death	Depression	0.4204	0.0505	8.3296	8.1118e-17	3.24472e-16
Suicide attempt	Ever self-harmed	1.0473	0.1908	5.4884	4.0564e-08	8.1128e-08
Suicide attempt	Risk tolerance	0.3345	0.0698	4.793	1.6431e-06	2.68871e-06
Suicide attempt	Depression	0.5482	0.0723	7.5832	3.3711e-14	1.10327e-13
Ever self-harmed	Risk tolerance	0.273	0.065	4.2011	2.6556e-05	3.82406e-05
Ever self-harmed	Depression	0.6556	0.0759	8.642	5.5217e-18	2.48477e-17
Depression	Risk tolerance	0.1398	0.028	4.9917	5.9861e-07	1.02619e-06
