## Supplemental Table 2 for "Exploring the genetic overlap of suicide-related behaviors and substance use disorders"

### Sheet: TableS2
Table S2: P-values for test that the causal model fits better than the sharing model.
Substance use disorder (mediator)	Suicide-related behavior (outcome)	p
Problematic alcohol use	Ever self-harmed	0.106
Problematic alcohol use	Suicide death	0.091
Problematic alcohol use	Suicide attempt	0.155
Cannabis use disorder	Ever self-harmed	0.936
Cannabis use disorder	Suicide death	0.201
Cannabis use disorder	Suicide attempt	0.386
Opioid use disorder	Ever self-harmed	0.992
Opioid use disorder	Suicide death	0.951
Opioid use disorder	Suicide attempt	0.372
Fagerstrom Test for Nicotine Dependence	Ever self-harmed	0.941
Fagerstrom Test for Nicotine Dependence	Suicide death	0.471
Fagerstrom Test for Nicotine Dependence	Suicide attempt	0.629
